# The expected polygenic risk score (ePRS) framework: an equitable metric for quantifying polygenetic risk via modeling of ancestral makeup

**DOI:** 10.1101/2024.03.05.24303738

**Authors:** Yu-Jyun Huang, Nuzulul Kurniansyah, Matthew O Goodman, Brian W Spitzer, Jiongming Wang, Adrienne Stilp, Cecelia Laurie, Paul S de Vries, Han Chen, Yuan-I Min, Mario Sims, Gina M Peloso, Xiuqing Guo, Joshua C Bis, Jennifer A Brody, Laura M Raffield, Jennifer A Smith, Wei Zhao, Jerome I Rotter, Stephen S Rich, Susan Redline, Myriam Fornage, Robert Kaplan, Nora Franceschini, Daniel Levy, Alanna C Morrison, Eric Boerwinkle, Nicholas L Smith, Charles Kooperberg, Bruce M Psaty, Sebastian Zöllner, the Trans-Omics in Precision Medicine Consortium, Tamar Sofer

## Abstract

Polygenic risk scores (PRSs) depend on genetic ancestry due to differences in allele frequencies between ancestral populations. This leads to implementation challenges in diverse populations. We propose a framework to calibrate PRS based on ancestral makeup. We define a metric called “expected PRS” (ePRS), the expected value of a PRS based on one’s global or local admixture patterns. We further define the “residual PRS” (rPRS), measuring the deviation of the PRS from the ePRS. Simulation studies confirm that it suffices to adjust for ePRS to obtain nearly unbiased estimates of the PRS-outcome association without further adjusting for PCs. Using the TOPMed dataset, the estimated effect size of the rPRS adjusting for the ePRS is similar to the estimated effect of the PRS adjusting for genetic PCs. Similarly, we applied the ePRS framework to six cardiovascular-related traits in the All of Us dataset, and the results are consistent with those from the TOPMed analysis. The ePRS framework can protect from population stratification in association analysis and provide an equitable strategy to quantify genetic risk across diverse populations.
