## Supplementary Data 1 for "The expected polygenic risk score (ePRS) framework: an equitable metric for quantifying polygenetic risk via modeling of ancestral makeup"

### Sheet: ePRS results
trait	effect size of rPRS	se of rPRS effect size	pvalue of rPRS effect size	effect size of ePRS	se of ePRS effect size	pvalue of ePRS effect size	sample size	race/ethnicity	model adjustment
BMI	1.15234	0.0264955	0	1.66759	0.0347499	0	49572	Multi	global_ePRS
BMI	1.17611	0.0304185	0	1.07854	0.12971	9.17089e-17	27822	EA	global_ePRS
BMI	0.953433	0.0689049	1.52541e-43	1.3398	0.169345	2.53942e-15	11982	AA	global_ePRS
BMI	1.28878	0.0669628	1.5189e-82	0.939614	0.128602	2.74473e-13	8981	HA	global_ePRS
BMI	1.08032	0.164582	5.23768e-11	3.35359	0.952654	0.000431126	787	AsA	global_ePRS
BMI	1.16378	0.0268332	0	1.57261	0.0335392	0	49555	Multi	local_ePRS
BMI	1.17772	0.0304899	0	1.08074	0.0964296	3.74439e-29	27810	EA	local_ePRS
BMI	0.973733	0.0704397	1.83547e-43	1.00733	0.113543	7.19833e-19	11977	AA	local_ePRS
BMI	1.3161	0.069496	5.57415e-80	1.086	0.0879023	4.59673e-35	8981	HA	local_ePRS
BMI	1.07625	0.164707	6.38865e-11	2.70193	0.778441	0.00051861	787	AsA	local_ePRS
DBP	1.40492	0.0608023	3.99386e-118	2.85275	0.0670993	0	49376	Multi	global_ePRS
DBP	1.40994	0.0774865	5.55155e-74	1.62993	0.887832	0.0663786	27780	EA	global_ePRS
DBP	1.05814	0.132581	1.45032e-15	2.09592	0.308158	1.03574e-11	11943	AA	global_ePRS
DBP	1.78806	0.143458	1.17343e-35	3.08095	0.24671	8.66208e-36	8866	HA	global_ePRS
DBP	2.72385	0.602355	6.12568e-06	4.67399	3.35125	0.163105	787	AsA	global_ePRS
DBP	1.52536	0.0620859	2.74654e-133	2.57893	0.0648098	0	49359	Multi	local_ePRS
DBP	1.41185	0.0774503	3.0343e-74	1.46329	0.372283	8.47416e-05	27768	EA	local_ePRS
DBP	1.06787	0.141454	4.37752e-14	1.36862	0.173286	2.8327e-15	11938	AA	local_ePRS
DBP	2.13131	0.151149	3.76194e-45	1.83392	0.174409	7.36285e-26	8866	HA	local_ePRS
DBP	2.58927	0.603901	1.80633e-05	7.36291	2.67326	0.0058821	787	AsA	local_ePRS
HDL	4.15083	0.0660394	0	4.95279	0.0986598	0	42931	Multi	global_ePRS
HDL	4.09323	0.0865639	0	5.08348	0.373846	4.12654e-42	22909	EA	global_ePRS
HDL	4.59216	0.158136	2.0965e-185	6.28413	0.425056	1.85147e-49	10323	AA	global_ePRS
HDL	3.90658	0.128745	3.04881e-202	5.77053	0.27663	1.23325e-96	8961	HA	global_ePRS
HDL	3.05568	0.553099	3.30144e-08	-4.23522	4.62103	0.3594	738	AsA	global_ePRS
HDL	4.20762	0.0657766	0	4.54146	0.0866631	0	42915	Multi	local_ePRS
HDL	4.10241	0.0865303	0	4.27608	0.15607	2.85377e-165	22898	EA	local_ePRS
HDL	4.60933	0.158904	5.35868e-185	4.81464	0.197544	3.34879e-131	10318	AA	local_ePRS
HDL	3.92018	0.130223	4.34337e-199	4.20679	0.142957	2.48223e-190	8961	HA	local_ePRS
HDL	2.97848	0.55103	6.46983e-08	1.40414	2.00069	0.482786	738	AsA	local_ePRS
LDL	13.3181	0.279581	0	4.12038	0.284361	1.40264e-47	38463	Multi	global_ePRS
LDL	13.6406	0.352713	0	-6.04784	3.79206	0.110742	20483	EA	global_ePRS
LDL	12.2441	0.713559	5.35954e-66	5.43551	1.34	4.98473e-05	8585	AA	global_ePRS
LDL	13.6133	0.598674	1.8437e-114	5.67726	0.807323	2.03302e-12	8680	HA	global_ePRS
LDL	7.35375	2.26817	0.00118632	23.8462	52.808	0.651583	715	AsA	global_ePRS
LDL	13.2165	0.284132	0	4.69519	0.278435	8.45262e-64	38447	Multi	local_ePRS
LDL	13.5774	0.352702	4.94065645841247e-324	8.53244	1.85092	4.02988e-06	20472	EA	local_ePRS
LDL	12.133	0.757232	8.84354e-58	8.77141	1.01184	4.36852e-18	8580	AA	local_ePRS
LDL	13.6086	0.621101	2.06694e-106	7.45962	0.714009	1.50427e-25	8680	HA	local_ePRS
LDL	7.39095	2.26871	0.00112287	23.4712	28.692	0.413335	715	AsA	local_ePRS
OSA_bmi_adj	0.0681477	0.0240002	0.00451895	-0.0722536	0.0296053	0.0146644	16423	Multi	global_ePRS
OSA_bmi_adj	0.0773558	0.0415284	0.0625019	0.445404	0.268986	0.0977491	5835	EA	global_ePRS
OSA_bmi_adj	0.200075	0.065454	0.00223771	0.111104	0.350844	0.75149	3222	AA	global_ePRS
OSA_bmi_adj	0.0254674	0.0357914	0.476743	0.0141431	0.0449578	0.753076	7137	HA	global_ePRS
OSA_bmi_adj	0.0409123	0.102779	0.690586	1.70145	1.94775	0.382365	228	AsA	global_ePRS
OSA_bmi_adj	0.0690168	0.0249875	0.00574388	-0.0347263	0.0283593	0.220759	16416	Multi	local_ePRS
OSA_bmi_adj	0.0812219	0.041566	0.0506959	0.14361	0.129877	0.268838	5830	EA	local_ePRS
OSA_bmi_adj	0.220779	0.068127	0.00119235	0.109542	0.105226	0.297869	3220	AA	local_ePRS
OSA_bmi_adj	0.0245891	0.0386963	0.525143	0.0204161	0.0387606	0.598387	7137	HA	local_ePRS
OSA_bmi_adj	0.0492857	0.102082	0.629234	-0.198056	1.00212	0.843329	228	AsA	local_ePRS
OSA_bmi_unadj	0.00280544	0.0256062	0.912758	0.0718894	0.027766	0.00962231	16423	Multi	global_ePRS
OSA_bmi_unadj	0.0108337	0.0366113	0.767297	0.252958	0.349418	0.469102	5835	EA	global_ePRS
OSA_bmi_unadj	0.0519818	0.0624455	0.405164	0.0403362	0.120722	0.738285	3222	AA	global_ePRS
OSA_bmi_unadj	-0.0244914	0.0449491	0.585844	0.162269	0.0747704	0.0299896	7137	HA	global_ePRS
OSA_bmi_unadj	-0.217219	0.226026	0.336534	3.96975	4.05443	0.327524	228	AsA	global_ePRS
OSA_bmi_unadj	0.00439136	0.0259806	0.865777	0.0661109	0.0274369	0.0159718	16416	Multi	local_ePRS
OSA_bmi_unadj	0.0119355	0.0366365	0.74459	0.0340532	0.18223	0.851763	5830	EA	local_ePRS
OSA_bmi_unadj	0.0816929	0.0640202	0.201939	-0.0652138	0.100219	0.515231	3220	AA	local_ePRS
OSA_bmi_unadj	-0.0342114	0.0463146	0.460105	0.116199	0.0613095	0.0580548	7137	HA	local_ePRS
OSA_bmi_unadj	-0.210566	0.228275	0.356308	1.07947	1.67514	0.519311	228	AsA	local_ePRS
SBP	1.99094	0.0886091	8.37183e-112	4.66162	0.124213	3.0848e-308	49384	Multi	global_ePRS
SBP	2.15091	0.112854	5.51295e-81	-2.63966	0.882053	0.00276588	27787	EA	global_ePRS
SBP	1.57237	0.206317	2.51418e-14	3.50923	0.534042	4.9954e-11	11944	AA	global_ePRS
SBP	1.97306	0.193573	2.13439e-24	5.43014	0.410308	5.56279e-40	8866	HA	global_ePRS
SBP	1.5182	0.803896	0.0589527	-10.4234	5.77973	0.07132	787	AsA	global_ePRS
SBP	2.01706	0.0897851	9.04701e-112	4.01443	0.117245	6.20162e-257	49367	Multi	local_ePRS
SBP	2.14185	0.112978	3.78774e-80	1.07649	0.374131	0.00401079	27775	EA	local_ePRS
SBP	1.55784	0.211538	1.78001e-13	2.11948	0.296775	9.2185e-13	11939	AA	local_ePRS
SBP	1.90555	0.201099	2.65024e-21	2.96223	0.245269	1.38909e-33	8866	HA	local_ePRS
SBP	1.58462	0.807211	0.0496363	-5.96771	4.47462	0.182309	787	AsA	local_ePRS
VTE	0.355251	0.0265206	6.44176e-41	0.392396	0.0378231	3.2391e-25	9184	Multi	global_ePRS
VTE	0.3738	0.0284144	1.58633e-39	0.643824	0.231482	0.00541402	7482	EA	global_ePRS
VTE	0.242878	0.0859506	0.00471649	0.290199	0.168148	0.0843737	1520	AA	global_ePRS
VTE	0.385382	0.280086	0.16884	0.481791	0.307313	0.116938	113	HA	global_ePRS
VTE	0.353913	0.0265368	1.41638e-40	0.417246	0.0384218	1.79497e-27	9183	Multi	local_ePRS
VTE	0.372577	0.0284293	3.0668e-39	0.447954	0.0552709	5.28747e-16	7482	EA	local_ePRS
VTE	0.242024	0.0867171	0.00525524	0.467504	0.127782	0.0002536	1519	AA	local_ePRS
VTE	0.446121	0.280359	0.111554	0.244966	0.298733	0.412207	113	HA	local_ePRS

### Sheet: PRS results
trait	effect size of PRS	se of PRS effect size	pvalue of PRS effect size	sample size	race/ethnicity	model adjustment
BMI	1.15319	0.0264003	0	49572	Multi	PC
BMI	1.17153	0.0304315	4.94065645841247e-324	27822	EA	PC
BMI	0.955352	0.06895	1.17454e-43	11982	AA	PC
BMI	1.28693	0.0668096	1.10476e-82	8981	HA	PC
BMI	1.13717	0.163351	3.36649e-12	787	AsA	PC
BMI	1.1591	0.0263922	0	49572	Multi	gaProp
BMI	1.17564	0.0304194	0	27822	EA	gaProp
BMI	0.954233	0.0689206	1.35613e-43	11982	AA	gaProp
BMI	1.30226	0.0668388	1.51274e-84	8981	HA	gaProp
BMI	1.12435	0.162039	3.95551e-12	787	AsA	gaProp
DBP	1.40582	0.0608339	3.7488e-118	49376	Multi	PC
DBP	1.40317	0.0777659	8.87707e-73	27780	EA	PC
DBP	1.06444	0.132642	1.01636e-15	11943	AA	PC
DBP	1.80488	0.14185	4.35597e-37	8866	HA	PC
DBP	2.76952	0.608624	5.35263e-06	787	AsA	PC
DBP	1.41799	0.060722	1.31023e-120	49376	Multi	gaProp
DBP	1.41358	0.0775108	2.61833e-74	27780	EA	gaProp
DBP	1.0594	0.13257	1.33587e-15	11943	AA	gaProp
DBP	1.8007	0.141851	6.35904e-37	8866	HA	gaProp
DBP	2.8354	0.605225	2.80137e-06	787	AsA	gaProp
HDL	4.15224	0.0659334	0	42931	Multi	PC
HDL	4.09304	0.0865865	0	22909	EA	PC
HDL	4.60488	0.1582	2.84865e-186	10323	AA	PC
HDL	3.91673	0.128904	8.68694e-203	8961	HA	PC
HDL	3.04593	0.560292	5.43899e-08	738	AsA	PC
HDL	4.15141	0.0659474	0	42931	Multi	gaProp
HDL	4.09249	0.0865687	0	22909	EA	gaProp
HDL	4.60193	0.158225	5.60624e-186	10323	AA	gaProp
HDL	3.91296	0.128747	6.87977e-203	8961	HA	gaProp
HDL	3.06509	0.552467	2.88946e-08	738	AsA	gaProp
LDL	13.3282	0.279521	0	38463	Multi	PC
LDL	13.6541	0.352813	0	20483	EA	PC
LDL	12.2443	0.714694	8.53589e-66	8585	AA	PC
LDL	13.6169	0.597362	5.13508e-115	8680	HA	PC
LDL	7.37589	2.29866	0.00133299	715	AsA	PC
LDL	13.3239	0.279403	0	38463	Multi	gaProp
LDL	13.6773	0.352467	0	20483	EA	gaProp
LDL	12.2336	0.713851	7.78887e-66	8585	AA	gaProp
LDL	13.5545	0.598425	1.38452e-113	8680	HA	gaProp
LDL	7.33877	2.27716	0.00126958	715	AsA	gaProp
OSA_bmi_adj	0.0700821	0.0241713	0.00373888	16423	Multi	PC
OSA_bmi_adj	0.0789949	0.0416836	0.0580782	5835	EA	PC
OSA_bmi_adj	0.200854	0.0659885	0.00233629	3222	AA	PC
OSA_bmi_adj	0.0251503	0.0359764	0.484503	7137	HA	PC
OSA_bmi_adj	0.0136126	0.10925	0.90084	228	AsA	PC
OSA_bmi_adj	0.0694869	0.0241033	0.00394052	16423	Multi	gaProp
OSA_bmi_adj	0.0778641	0.0415785	0.0611096	5835	EA	gaProp
OSA_bmi_adj	0.197669	0.0656507	0.00260461	3222	AA	gaProp
OSA_bmi_adj	0.0274545	0.0358961	0.44437	7137	HA	gaProp
OSA_bmi_adj	0.0203242	0.106452	0.848585	228	AsA	gaProp
OSA_bmi_unadj	0.00449002	0.025694	0.861276	16423	Multi	PC
OSA_bmi_unadj	0.00908349	0.0368292	0.805188	5835	EA	PC
OSA_bmi_unadj	0.0445908	0.0629773	0.478917	3222	AA	PC
OSA_bmi_unadj	-0.0247897	0.0451584	0.58304	7137	HA	PC
OSA_bmi_unadj	-0.310441	0.244347	0.203908	228	AsA	PC
OSA_bmi_unadj	0.00345891	0.0256386	0.892683	16423	Multi	gaProp
OSA_bmi_unadj	0.0118799	0.0366712	0.745972	5835	EA	gaProp
OSA_bmi_unadj	0.0494731	0.0625217	0.428772	3222	AA	gaProp
OSA_bmi_unadj	-0.0271437	0.0450399	0.546736	7137	HA	gaProp
OSA_bmi_unadj	-0.294879	0.234045	0.207697	228	AsA	gaProp
SBP	1.99255	0.0884297	1.99262e-112	49384	Multi	PC
SBP	2.15342	0.11293	4.61006e-81	27787	EA	PC
SBP	1.56254	0.206459	3.7808e-14	11944	AA	PC
SBP	1.96224	0.193345	3.35097e-24	8866	HA	PC
SBP	1.42371	0.815896	0.0809904	787	AsA	PC
SBP	1.99324	0.0883952	1.36658e-112	49384	Multi	gaProp
SBP	2.15131	0.112849	5.06484e-81	27787	EA	gaProp
SBP	1.56329	0.20637	3.5869e-14	11944	AA	gaProp
SBP	1.96294	0.19325	3.06806e-24	8866	HA	gaProp
SBP	1.53904	0.811662	0.0579392	787	AsA	gaProp
VTE	0.362325	0.0267221	7.00486e-42	9184	Multi	PC
VTE	0.381219	0.0286536	2.18194e-40	7482	EA	PC
VTE	0.252195	0.0867626	0.00365232	1520	AA	PC
VTE	0.404255	0.311743	0.194715	113	HA	PC
VTE	0.357967	0.026588	2.56521e-41	9184	Multi	gaProp
VTE	0.379633	0.0285569	2.51089e-40	7482	EA	gaProp
VTE	0.248418	0.0863716	0.00402549	1520	AA	gaProp
VTE	0.395654	0.306747	0.197108	113	HA	gaProp
