## Supplementary Data 2 for "The expected polygenic risk score (ePRS) framework: an equitable metric for quantifying polygenetic risk via modeling of ancestral makeup"

### Sheet: ePRS results
trait	effect size of rPRS	se of rPRS effect size	pvalue of rPRS effect size	effect size of ePRS	se of ePRS effect size	pvalue of ePRS effect size	sample size	race/ethnicity	model adjustment
BMI	1.5361	0.0283886	0	1.49899	0.0336898	0	49572	Multi	global_ePRS
BMI	1.5423	0.031521	0	1.32806	0.244281	5.43013e-08	27822	EA	global_ePRS
BMI	1.38327	0.0813992	9.16098e-65	1.38724	0.174984	2.23054e-15	11982	AA	global_ePRS
BMI	1.68883	0.0713329	6.48019e-124	1.52499	0.110629	3.15006e-43	8981	HA	global_ePRS
BMI	1.48991	0.175025	1.70138e-17	-3.85849	0.884816	1.29602e-05	787	AsA	global_ePRS
DBP	1.86829	0.0632614	1.08994e-191	3.0019	0.066823	0	49376	Multi	global_ePRS
DBP	1.84324	0.079521	7.37291e-119	1.55775	0.44308	0.00043855	27780	EA	global_ePRS
DBP	1.78841	0.148064	1.36968e-33	2.28657	0.305401	7.04051e-14	11943	AA	global_ePRS
DBP	1.9861	0.143482	1.41801e-43	3.29982	0.232899	1.43663e-45	8866	HA	global_ePRS
DBP	3.32853	0.66263	5.08158e-07	0.697454	5.7845	0.904029	787	AsA	global_ePRS
HDL	5.52591	0.137307	0	-1.00646	0.0864244	2.41645e-31	42931	Multi	global_ePRS
HDL	5.92095	0.179319	4.33474e-239	-2.46329	1.2623	0.0510051	22909	EA	global_ePRS
HDL	4.76384	0.345917	3.77444e-43	-1.8735	0.432358	1.46944e-05	10323	AA	global_ePRS
HDL	5.00276	0.262192	3.66674e-81	-0.909653	0.177503	2.98001e-07	8961	HA	global_ePRS
HDL	3.7623	1.0925	0.000573664	-15.4449	13.5825	0.255489	738	AsA	global_ePRS
LDL	8.15695	0.247643	6.20913e-238	3.45909	0.291944	2.19129e-32	38463	Multi	global_ePRS
LDL	8.13013	0.315232	1.11974e-146	15.0272	2.81758	9.64012e-08	20483	EA	global_ePRS
LDL	7.41987	0.664139	5.58042e-29	4.60622	1.37567	0.000812919	8585	AA	global_ePRS
LDL	8.66521	0.501884	8.57576e-67	5.43258	0.865938	3.52708e-10	8680	HA	global_ePRS
LDL	6.19698	1.91757	0.00123059	-2.86997	25.0275	0.908705	715	AsA	global_ePRS
OSA_bmi_adj	0.225612	0.0496572	5.53548e-06	0.0669286	0.0269982	0.0131751	15829	Multi	global_ePRS
OSA_bmi_adj	0.290514	0.0739824	8.60835e-05	0.494616	0.29427	0.0927966	5469	EA	global_ePRS
OSA_bmi_adj	0.184401	0.118014	0.118161	0.0495889	0.148408	0.738275	3029	AA	global_ePRS
OSA_bmi_adj	0.197092	0.0839944	0.0189515	0.117925	0.0537635	0.0282784	7103	HA	global_ePRS
OSA_bmi_adj	0.219973	0.416054	0.597005	2.63199	2.83355	0.352958	228	AsA	global_ePRS
OSA_bmi_unadj	0.16757	0.0439624	0.000138027	0.0492876	0.0268648	0.0665573	15829	Multi	global_ePRS
OSA_bmi_unadj	0.176265	0.0670294	0.00854704	0.333439	0.233418	0.153146	5469	EA	global_ePRS
OSA_bmi_unadj	0.159889	0.0999241	0.109576	0.054532	0.151303	0.718536	3029	AA	global_ePRS
OSA_bmi_unadj	0.155794	0.073623	0.0343355	0.111969	0.0541351	0.0386089	7103	HA	global_ePRS
OSA_bmi_unadj	0.341394	0.377195	0.365419	2.33677	2.45134	0.340458	228	AsA	global_ePRS
SBP	5.21349	0.153939	2.01769e-251	4.47747	0.109874	0	49384	Multi	global_ePRS
SBP	5.61695	0.198297	1.6557e-176	6.24673	1.11443	2.07854e-08	27787	EA	global_ePRS
SBP	4.11211	0.361353	5.27322e-30	3.28943	0.518766	2.28449e-10	11944	AA	global_ePRS
SBP	5.01885	0.320011	1.96572e-55	5.02592	0.364654	3.23798e-43	8866	HA	global_ePRS
SBP	7.49432	1.63101	4.32961e-06	-5.98595	11.3309	0.597301	787	AsA	global_ePRS
VTE	0.16096	0.0278632	7.61418e-09	0.181202	0.036289	5.93555e-07	9184	Multi	global_ePRS
VTE	0.152563	0.0305624	5.98051e-07	-0.433186	0.223709	0.052821	7482	EA	global_ePRS
VTE	0.262433	0.0754726	0.000506678	0.242481	0.153899	0.115122	1520	AA	global_ePRS
VTE	0.0620715	0.262363	0.812978	0.479226	0.398791	0.229482	113	HA	global_ePRS

### Sheet: PRS results
trait	effect size of PRS	se of PRS effect size	pvalue of PRS effect size	sample size	race/ethnicity	model adjustment
BMI	1.53829	0.0281874	0	49572	Multi	PC
BMI	1.53831	0.0315625	0	27822	EA	PC
BMI	1.38984	0.0814783	3.05716e-65	11982	AA	PC
BMI	1.68723	0.0713893	1.71748e-123	8981	HA	PC
BMI	1.51252	0.174964	5.39284e-18	787	AsA	PC
BMI	1.546	0.0281577	0	49572	Multi	gaProp
BMI	1.54284	0.0315202	0	27822	EA	gaProp
BMI	1.38722	0.0814051	4.08312e-65	11982	AA	gaProp
BMI	1.70439	0.0713746	5.00054e-126	8981	HA	gaProp
BMI	1.49729	0.175001	1.16982e-17	787	AsA	gaProp
DBP	1.86683	0.0633626	8.68835e-191	49376	Multi	PC
DBP	1.83618	0.0798176	4.18391e-117	27780	EA	PC
DBP	1.8028	0.148765	8.4302e-34	11943	AA	PC
DBP	2.01005	0.142888	6.03292e-45	8866	HA	PC
DBP	3.25907	0.671148	1.19803e-06	787	AsA	PC
DBP	1.86703	0.0631622	4.99587e-192	49376	Multi	gaProp
DBP	1.84245	0.0795208	9.27521e-119	27780	EA	gaProp
DBP	1.78775	0.148072	1.45717e-33	11943	AA	gaProp
DBP	1.98071	0.142147	3.92349e-44	8866	HA	gaProp
DBP	3.28751	0.663486	7.23659e-07	787	AsA	gaProp
HDL	5.59316	0.137701	0	42931	Multi	PC
HDL	6.03014	0.179928	3.00355e-246	22909	EA	PC
HDL	4.81843	0.346854	7.10441e-44	10323	AA	PC
HDL	5.01501	0.262939	4.24357e-81	8961	HA	PC
HDL	3.77311	1.11579	0.000720768	738	AsA	PC
HDL	5.52233	0.137302	0	42931	Multi	gaProp
HDL	5.94391	0.179276	4.78205e-241	22909	EA	gaProp
HDL	4.77563	0.346061	2.54996e-43	10323	AA	gaProp
HDL	4.98066	0.262029	1.46304e-80	8961	HA	gaProp
HDL	3.68225	1.09252	0.000750526	738	AsA	gaProp
LDL	8.07438	0.247905	1.07413e-232	38463	Multi	PC
LDL	8.06307	0.315888	1.03828e-143	20483	EA	PC
LDL	7.48066	0.665122	2.39489e-29	8585	AA	PC
LDL	8.53419	0.502015	8.23059e-65	8680	HA	PC
LDL	6.37256	1.9443	0.0010471	715	AsA	PC
LDL	8.13359	0.247563	9.76499e-237	38463	Multi	gaProp
LDL	8.12151	0.315176	2.01872e-146	20483	EA	gaProp
LDL	7.44476	0.664392	3.83768e-29	8585	AA	gaProp
LDL	8.5807	0.502759	2.6028e-65	8680	HA	gaProp
LDL	6.08684	1.92849	0.00159796	715	AsA	gaProp
OSA_bmi_adj	0.240517	0.0503339	1.76677e-06	15829	Multi	PC
OSA_bmi_adj	0.295739	0.0750074	8.05353e-05	5469	EA	PC
OSA_bmi_adj	0.173931	0.119741	0.146346	3029	AA	PC
OSA_bmi_adj	0.207292	0.0853271	0.0151246	7103	HA	PC
OSA_bmi_adj	0.337029	0.463649	0.467284	228	AsA	PC
OSA_bmi_adj	0.232343	0.0497618	3.02528e-06	15829	Multi	gaProp
OSA_bmi_adj	0.29307	0.0741185	7.68298e-05	5469	EA	gaProp
OSA_bmi_adj	0.178712	0.118374	0.131114	3029	AA	gaProp
OSA_bmi_adj	0.202893	0.0840986	0.0158409	7103	HA	gaProp
OSA_bmi_adj	0.170213	0.427883	0.690777	228	AsA	gaProp
OSA_bmi_unadj	0.174141	0.0445944	9.4226e-05	15829	Multi	PC
OSA_bmi_unadj	0.185375	0.0677985	0.00625316	5469	EA	PC
OSA_bmi_unadj	0.162871	0.101533	0.108688	3029	AA	PC
OSA_bmi_unadj	0.173866	0.0754416	0.0211866	7103	HA	PC
OSA_bmi_unadj	0.380625	0.408035	0.350911	228	AsA	PC
OSA_bmi_unadj	0.166562	0.0440285	0.000154918	15829	Multi	gaProp
OSA_bmi_unadj	0.177588	0.0671503	0.00817784	5469	EA	gaProp
OSA_bmi_unadj	0.155248	0.100207	0.121319	3029	AA	gaProp
OSA_bmi_unadj	0.163487	0.0738239	0.0267903	7103	HA	gaProp
OSA_bmi_unadj	0.309311	0.386614	0.423681	228	AsA	gaProp
SBP	5.26093	0.154532	4.92806e-254	49384	Multi	PC
SBP	5.61062	0.198302	4.17001e-176	27787	EA	PC
SBP	4.11059	0.362729	9.06815e-30	11944	AA	PC
SBP	5.26607	0.326588	1.7163e-58	8866	HA	PC
SBP	7.4448	1.64946	6.37764e-06	787	AsA	PC
SBP	5.20925	0.153887	3.49667e-251	49384	Multi	gaProp
SBP	5.61855	0.198293	1.29789e-176	27787	EA	gaProp
SBP	4.10601	0.361384	6.47165e-30	11944	AA	gaProp
SBP	5.00755	0.319914	3.17954e-55	8866	HA	gaProp
SBP	7.56548	1.63089	3.50347e-06	787	AsA	gaProp
VTE	0.162564	0.0279323	5.88708e-09	9184	Multi	PC
VTE	0.152736	0.0306037	6.01425e-07	7482	EA	PC
VTE	0.266259	0.0763102	0.000484535	1520	AA	PC
VTE	0.0593177	0.2799	0.832166	113	HA	PC
VTE	0.16314	0.0279306	5.19238e-09	9184	Multi	gaProp
VTE	0.153824	0.0306123	5.0368e-07	7482	EA	gaProp
VTE	0.262469	0.0757314	0.000528675	1520	AA	gaProp
VTE	0.0457821	0.288758	0.874025	113	HA	gaProp
